# Disentangling Type 2 Diabetes Risk and Comorbidity Using Genomic Structural Equation Modeling

**DOI:** 10.64898/2026.01.26.26344825

**Authors:** Merli Koitmäe, Kristi Läll, Märt Möls, Andrew P. Morris, Krista Fischer, Reedik Mägi

## Abstract

Type 2 diabetes (T2D) is a genetically and clinically heterogeneous disorder influenced by metabolic, lifestyle, and cardiometabolic factors. Understanding the shared and distinct genetic architecture underlying T2D and its upstream risk traits is critical for improved risk prediction and stratified intervention. We applied genomic structural equation modeling (SEM) to genome-wide association study (GWAS) summary statistics for eight T2D-related phenotypes: gestational diabetes, hypertension, glycated hemoglobin, fasting glucose, fasting insulin, insulin sensitivity, body mass index, and waist-to-hip ratio. Exploratory and confirmatory factor analyses identified three latent genetic factors representing glycemic regulation, insulin resistance and cardiometabolic risk, and obesity and lifestyle-related traits. Polygenic scores (PGSs) derived from multivariate GWAS of these latent factors predicted incident T2D in the Estonian Biobank, capturing overlapping yet distinct risk profiles compared with conventional metabolic PGSs. Phenome-wide and comorbidity analyses revealed that each latent factor PGS associated with specific T2D-related complications and provided broader or distinct associations compared with conventional metabolic PGSs, with the obesity and lifestyle-related factor showing the widest impact. These findings illustrate how multivariate genetic approaches can disentangle the biological heterogeneity of T2D, refine polygenic risk prediction, and reveal mechanistic pathways driving divergent patterns of disease and comorbidity.
