## Supplemental tables 1-3 for "Disentangling Type 2 Diabetes Risk and Comorbidity Using Genomic Structural Equation Modeling"

### Sheet: Supplementary table 1 GWAS sums
Phenotype	Abbreviation	N	Reference
Type II diabetes	T2D	391124	[1]
Gestational diabetes	GDM	143441	[2]
Body mass index	BMI	806834	[3]
Glycated hemoglobin	HbA1c	389889	[4]
Fasting insulin	FI	151013	[5]
Fasting glucose	FG	200622	[5]
Insulin sensitivity	IS	53710	[6]
Hypertension	Hyp	458554	[7]
Waist to hip ratio adjusted for body mass index	WHR	694 649	[3]
[1] Privé F, Aschard H, Carmi S, Folkersen L, Hoggart C, O'Reilly PF, Vilhjálmsson BJ. Portability of 245 polygenic scores when derived from the UK Biobank and applied to 9 ancestry groups from the same cohort. Am J Hum Genet. 2022 Jan 6;109(1):12-23. doi: 10.1016/j.ajhg.2021.11.008. Erratum in: Am J Hum Genet. 2022 Feb 3;109(2):373. doi: 10.1016/j.ajhg.2022.01.007. PMID: 34995502; PMCID: PMC8764…
[2] Elliott A, Walters RK, Pirinen M, Kurki M, Junna N, Goldstein JI, Reeve MP, Siirtola H, Lemmelä SM, Turley P, Lahtela E, Mehtonen J, Reis K, Elnahas AG, Reigo A, Palta P, Esko T, Mägi R; Estonian Biobank Research Team; FinnGen; Palotie A, Daly MJ, Widén E. Distinct and shared genetic architectures of gestational diabetes mellitus and type 2 diabetes. Nat Genet. 2024 Mar;56(3):377-382. doi: 10…
[3] Pulit SL, Stoneman C, Morris AP, Wood AR, Glastonbury CA, Tyrrell J, Yengo L, Ferreira T, Marouli E, Ji Y, Yang J, Jones S, Beaumont R, Croteau-Chonka DC, Winkler TW; GIANT Consortium; Hattersley AT, Loos RJF, Hirschhorn JN, Visscher PM, Frayling TM, Yaghootkar H, Lindgren CM. Meta-analysis of genome-wide association studies for body fat distribution in 694 649 individuals of European ancestr…
[4] Mbatchou J, Barnard L, Backman J, Marcketta A, Kosmicki JA, Ziyatdinov A, Benner C, O'Dushlaine C, Barber M, Boutkov B, Habegger L, Ferreira M, Baras A, Reid J, Abecasis G, Maxwell E, Marchini J. Computationally efficient whole-genome regression for quantitative and binary traits. Nat Genet. 2021 Jul;53(7):1097-1103. doi: 10.1038/s41588-021-00870-7. Epub 2021 May 20. PMID: 34017140.
[5] Chen J, Spracklen CN, Marenne G, Varshney A, Corbin LJ, Luan J, Willems SM, Wu Y, Zhang X, Horikoshi M, Boutin TS, Mägi R, Waage J, Li-Gao R, Chan KHK, Yao J, Anasanti MD, Chu AY, Claringbould A, Heikkinen J, Hong J, Hottenga JJ, Huo S, Kaakinen MA, Louie T, März W, Moreno-Macias H, Ndungu A, Nelson SC, Nolte IM, North KE, Raulerson CK, Ray D, Rohde R, Rybin D, Schurmann C, Sim X, Southam L, …
[6] Williamson A, Norris DM, Yin X, Broadaway KA, Moxley AH, Vadlamudi S, Wilson EP, Jackson AU, Ahuja V, Andersen MK, Arzumanyan Z, Bonnycastle LL, Bornstein SR, Bretschneider MP, Buchanan TA, Chang YC, Chuang LM, Chung RH, Clausen TD, Damm P, Delgado GE, de Mello VD, Dupuis J, Dwivedi OP, Erdos MR, Fernandes Silva L, Frayling TM, Gieger C, Goodarzi MO, Guo X, Gustafsson S, Hakaste L, Hammar U, …
[7] Zhu Z, Wang X, Li X, Lin Y, Shen S, Liu CL, Hobbs BD, Hasegawa K, Liang L; International COPD Genetics Consortium; Boezen HM, Camargo CA Jr, Cho MH, Christiani DC. Genetic overlap of chronic obstructive pulmonary disease and cardiovascular disease-related traits: a large-scale genome-wide cross-trait analysis. Respir Res. 2019 Apr 2;20(1):64. doi: 10.1186/s12931-019-1036-8. PMID: 30940143; PM…

### Sheet: Supplementary table 2 comorbidi
ICD-10 code	Diagnosis description	Total sample size	Number of events
E78	Disorders of lipoprotein metabolism and other lipidaemias	6925	3570
G56	Mononeuropathies of upper limb	10454	1411
H36	Retinal disorders in diseases classified elsewhere	12050	937
H40	Glaucoma	11170	1607
I11	Hypertensive heart disease	12201	766
I13	Hypertensive heart and chronic kidney disease	5557	2925
I50	Heart failure	10056	2052
K76	Other diseases of liver	11379	1162
K80	Cholelithiasis (gallstones)	10210	1396
M10	Gout	10903	1887
N08	Glomerular disorders in diseases classified elsewhere	12338	59
N18	Chronic kidney disease	12061	1286

### Sheet: Supplementary table 3 C-statist
ICD-10 code	PGS	C statistic (95% CI)
E78	F1 PGS	0.547 (0.537; 0.558)
	F2 PGS	0.547 (0.537; 0.558)
	F3 PGS	0.546 (0.536; 0.557)
	Gluc PGS	0.545 (0.535; 0.556)
	Ins PGS	0.546 (0.535; 0.556)
	BMI PGS	0.546 (0.535; 0.557)
G56	F1 PGS	0.580 (0.563; 0.596)
	F2 PGS	0.580 (0.563; 0.596)
	F3 PGS	0.580 (0.563; 0.596)
	Gluc PGS	0.580 (0.564; 0.596)
	Ins PGS	0.580 (0.563; 0.596)
	BMI PGS	0.580 (0.564; 0.596)
H36	F1 PGS	0.578 (0.558; 0.598)
	F2 PGS	0.581 (0.560; 0.601)
	F3 PGS	0.585 (0.565; 0.605)
	Gluc PGS	0.579 (0.559; 0.599)
	Ins PGS	0.581 (0.560; 0.601)
	BMI PGS	0.588 (0.568; 0.609)
H40	F1 PGS	0.554 (0.538; 0.569)
	F2 PGS	0.557 (0.542; 0.573)
	F3 PGS	0.555 (0.539; 0.570)
	Gluc PGS	0.553 (0.538; 0.569)
	Ins PGS	0.555 (0.540; 0.570)
	BMI PGS	0.554 (0.539; 0.570)
I11	F1 PGS	0.586 (0.563; 0.609)
	F2 PGS	0.582 (0.558; 0.605)
	F3 PGS	0.598 (0.576; 0.621)
	Gluc PGS	0.582 (0.559; 0.605)
	Ins PGS	0.574 (0.549; 0.598)
	BMI PGS	0.602 (0.579; 0.624)
I13	F1 PGS	0.542 (0.529; 0.554)
	F2 PGS	0.540 (0.528; 0.553)
	F3 PGS	0.545 (0.533; 0.557)
	Gluc PGS	0.541 (0.529; 0.553)
	Ins PGS	0.540 (0.528; 0.553)
	BMI PGS	0.546 (0.534; 0.559)
I50	F1 PGS	0.562 (0.547; 0.576)
	F2 PGS	0.561 (0.546; 0.575)
	F3 PGS	0.569 (0.554; 0.583)
	Gluc PGS	0.560 (0.546; 0.574)
	Ins PGS	0.558 (0.543; 0.572)
	BMI PGS	0.572 (0.558; 0.586)
K76	F1 PGS	0.586 (0.569; 0.603)
	F2 PGS	0.593 (0.575; 0.610)
	F3 PGS	0.586 (0.568; 0.603)
	Gluc PGS	0.585 (0.568; 0.603)
	Ins PGS	0.584 (0.567; 0.602)
	BMI PGS	0.586 (0.568; 0.603)
K80	F1 PGS	0.579 (0.562; 0.595)
	F2 PGS	0.576 (0.560; 0.592)
	F3 PGS	0.582 (0.566; 0.598)
	Gluc PGS	0.577 (0.560; 0.593)
	Ins PGS	0.577 (0.560; 0.593)
	BMI PGS	0.581 (0.565; 0.598)
M10	F1 PGS	0.563 (0.549; 0.577)
	F2 PGS	0.559 (0.544; 0.573)
	F3 PGS	0.575 (0.561; 0.589)
	Gluc PGS	0.561 (0.547; 0.575)
	Ins PGS	0.559 (0.547; 0.574)
	BMI PGS	0.576 (0.562; 0.590)
N08	F1 PGS	0.700 (0.637; 0.763)
	F2 PGS	0.697 (0.632; 0.761)
	F3 PGS	0.751 (0.698; 0.804)
	Gluc PGS	0.705 (0.639; 0.770)
	Ins PGS	0.713 (0.652; 0.775)
	BMI PGS	0.745 (0.686; 0.802)
N18	F1 PGS	0.558 (0.540; 0.574)
	F2 PGS	0.553 (0.535; 0.571)
	F3 PGS	0.565 (0.547; 0.583)
	Gluc PGS	0.558 (0.540; 0.576)
	Ins PGS	0.550 (0.532; 0.568)
	BMI PGS	0.568 (0.550; 0.582)
